# Metagenomic Profiling of Airborne Microbial Communities from Aircraft Filters and Face Masks

**DOI:** 10.1101/2025.02.26.25322977

**Authors:** Oliyad Jeilu, Jack T. Sumner, Anahid A. Moghadam, Kelsey N. Thompson, Curtis Huttenhower, Charlie Catlett, Erica M. Hartmann

## Abstract

Airborne microbial communities, although often challenging to study due to low biomass, play crucial roles in public health and pathogen transmission. Through shotgun metagenomics, this study utilizes non-invasive air sampling of face masks and aircraft cabin filters to investigate microbial diversity in environments with frequent human interactions, including hospitals and airplanes. A comprehensive sampling and analysis workflow was developed, incorporating environmental and enrichment protocols to enhance microbial DNA recovery and diversity profiling. Despite limitations in biomass, optimized extraction methods allowed for the successful identification of 407 species, with dominant taxa including *Cutibacterium acnes*, *Staphylococcus epidermidis*, *Sphingomonas hankookensis*, and *Methylobacterium radiotolerans*. Enrichment processing resulted in greater metagenome-assembled genome (MAG) recovery and higher antimicrobial resistance gene (ARG) identification. The findings highlight the presence of ARGs in high-occupancy public spaces, suggesting the importance of monitoring and the potential for mitigating airborne transmission risks in such environments. This study demonstrates the utility of combining environmental and enrichment sampling to capture comprehensive microbial and ARG profiles in confined spaces, providing a framework for enhanced pathogen monitoring in public health contexts.
