## supplementary metadata for "Metagenomic Profiling of Airborne Microbial Communities from Aircraft Filters and Face Masks"

### Sheet: cleaned_merged_table
Sample Name	Sample Type	Processing	Hospital Unit	Travel Route	DNA concentration(ng/ul)	Log Normalized Copy Number
AF1	Aircraft Filter	Environmental	NA	NA	0.276	10.2369
AF2	Aircraft Filter	Environmental	NA	NA	0.55	10.191
AF3	Aircraft Filter	Environmental	NA	NA	0.566	13.6142
AF4	Aircraft Filter	Environmental	NA	NA	1.008	10.1669
AF5	Aircraft Filter	Environmental	NA	NA	0.956	10.095
AF6	Aircraft Filter	Environmental	NA	NA	3.04	12.7889
AFE1	Aircraft Filter	Enrichment	NA	NA	30.4	13.6773
AFE2	Aircraft Filter	Enrichment	NA	NA	5.64	12.6009
AFE3	Aircraft Filter	Enrichment	NA	NA	1.46	12.9854
AFE4	Aircraft Filter	Enrichment	NA	NA	0.26	NA
AFE5	Aircraft Filter	Enrichment	NA	NA	0.258	16.6477
AFE6	Aircraft Filter	Enrichment	NA	NA	0.276	15.1273
C1	Control	Environmental	NA	NA	0.264	16.3793
C2	Control	Environmental	NA	MDH-DCA	0.262	14.0115
C3	Control	Environmental	NA	ORD-SEA	0.266	14.7794
CE1	Control	Enrichment	NA	NA	0.47	10.5237
CE2	Control	Enrichment	NA	MDH-DCA	0.422	10.1759
CE4	Control	Enrichment	NA	ORD-SD	0.27	NA
DM1	Travel	Environmental	NA	DCA-MDH	0.28	NA
DME1	Travel	Enrichment	NA	DCA-MDH	13.9	10.9006
DO1	Travel	Environmental	NA	DOH-ORD	0.26	11.8155
HM10	Hospital	Environmental	MICU	NA	0.26	12.6726
HM11	Hospital	Environmental	Consult	NA	0.26	11.959
HM12	Hospital	Environmental	Consult	NA	0.266	11.8041
HM12E	Hospital	Enrichment	Consult	NA	30.8	14.057
HM13	Hospital	Environmental	Consult	NA	0.29	14.9081
HM14	Hospital	Environmental	Consult	NA	0.35	12.2801
HM15	Hospital	Environmental	Bronch	NA	0.26	11.3974
HM16	Hospital	Environmental	MICU	NA	0.26	13.9155
HM17	Hospital	Environmental	ICU	NA	0.294	NA
HM18	Hospital	Environmental	MICU	NA	6.04	NA
HM7	Hospital	Environmental	Consult	NA	0.26	12.7301
HM8	Hospital	Environmental	Consult	NA	0.28	12.1447
HM9	Hospital	Environmental	NA	NA	0.26	14.8764
HME11	Hospital	Enrichment	Consult	NA	200	11.4402
HME15	Hospital	Enrichment	Bronch	NA	97.4	16.304
HME17	Hospital	Enrichment	ICU	NA	74.4	15.9676
HME7	Hospital	Enrichment	Consult	NA	3.82	15.7088
HME8	Hospital	Enrichment	Consult	NA	25.6	16.852
HME9	Hospital	Enrichment	ICU	NA	40.6	15.6651
MD	Travel	Environmental	NA	MDH-DCA	0.26	10.8957
MDE1	Travel	Enrichment	NA	MDH-DCA	7.84	11.8529
MOE1	Travel	Enrichment	NA	MIA-ORD	200	11.9857
OS1	Travel	Environmental	NA	ORD-SFO	0.28	NA
OS3E	Travel	Enrichment	NA	ORD-SD	16.9	10.1721
OS4	Travel	Environmental	NA	ORD-SD	0.51	NA
OSE4	Travel	Enrichment	NA	ORD-SD	0.68	10.0107
OSE6	Travel	Enrichment	NA	ORD-SD	0.29	NA
OSS1	Travel	Environmental	NA	ORD-SEA	0.27	NA
OSS2	Travel	Environmental	NA	ORD-SEA	0.27	12.3985
SD1	Travel	Environmental	NA	SIN-DEL	0.29	16.7121
SOS1	Travel	Environmental	NA	SD-ORD	0.26	NA
SpikeC1	Control	Spike control	NA	NA	1.2	10.3729
SpikeC2	Control	Spike control	NA	NA	10	10.2148
SS1	Travel	Environmental	NA	SFO-STN	0.62	12.729
